# AI-Powered Exploration of IGF2BP3 as a Prognostic Biomarker in Chronic Myeloid Leukemia Progression and Disease Stratification

**DOI:** 10.1101/2025.01.02.24319743

**Authors:** Pragati Chauhan, Saba Ubaid, Mohammad Kashif, Tanvi Singh, Gaurav Singh, Shailendra Prasad Verma, Ranjana Singh, Rashmi Kushwaha, Vivek Singh

## Abstract

**Background:** Chronic Myeloid Leukemia (CML) progresses through chronic, accelerated, and blast crisis phases, making disease stratification and therapeutic response prediction challenging. IGF2BP3 (Insulin-like Growth Factor 2 mRNA Binding Protein 3) has emerged as a potential prognostic biomarker due to its involvement in RNA stability and oncogenic pathways.

**Methods:** This study employed a multi-platform approach, including immunohistochemistry (IHC), ELISA, qRT-PCR, and Western blotting, to evaluate IGF2BP3 expression in 121 CML patient samples across disease stages. Advanced artificial intelligence (ChatGPT 4.0) and statistical tools (R-Studio) were utilized to analyze correlations between IGF2BP3 levels, clinical parameters, and treatment responses.

**Results:** IGF2BP3 expression progressively increased from the chronic to the blast crisis phase, correlating with disease severity and resistance to therapy. IHC staining intensity and serum levels of IGF2BP3 were highest in the blast crisis phase, confirmed by qRT-PCR and Western blotting. AI-powered regression analysis revealed a strong correlation between IGF2BP3 levels, P210 translocation percentages, and blast counts. Non-responders to therapy exhibited significantly elevated IGF2BP3 levels, underscoring its potential as a marker for treatment resistance.

**Conclusions:** IGF2BP3 is a reliable biomarker for CML disease progression, therapeutic resistance, and patient stratification. Targeting IGF2BP3 may offer novel therapeutic opportunities, particularly in advanced disease stages. This study demonstrates the utility of integrating AI in biomarker research to enhance precision and actionable insights.
