## Supplemental Table S3 for "AI-Powered Exploration of IGF2BP3 as a Prognostic Biomarker in Chronic Myeloid Leukemia Progression and Disease Stratification"

### Sheet: Table S3
Table S3 Shows the z-score (IGF2BP3) in all the cancers.
Cancers	z-score
ACC	1.78422
BLCA	2.22243
BRCA	0.226141
CESC	-0.90495
CHOL	-0.13748
COAD	1.69318
DLBC	-0.08889
ESCA	1.34922
GBM	0.576997
HNSC	1.44448
KICH	2.02136
KIRC	7.36266
KIRP	8.53543
LAML	3.63967
LGG	9.23991
LIHC	2.38686
LUAD	3.28286
LUSC	-1.62609
MESO	4.25951
OV	-1.30905
PAAD	3.5984
PCPG	1.86848
PRAD	0.357084
READ	-0.3497
SARC	2.44188
SKCM	0.493968
STAD	0.714518
TGCT	1.82798
THCA	-0.71676
THYM	2.86855
UCEC	2.13253
UCS	-0.61328
UVM	2.88143
