## Supplemental Table S4 for "AI-Powered Exploration of IGF2BP3 as a Prognostic Biomarker in Chronic Myeloid Leukemia Progression and Disease Stratification"

### Sheet: Table S4
Table S4 shows Cox Proportional Hazarad Ratio
	Multivariate					Univariate
Gene	CNA	DNA methylation	Gene Expression	Mutation		CNA	DNA Methylation	Gene Expression	Mutation
ACC	-1.25368	0.47766	1.85704			-0.873055	0.682738	1.78422
BLCA	0.809857	1.27765	1.8287	-1.69944		1.66999	1.87054	2.22243
BRCA	0.583861	-0.39417	1.03117			0.426813	0.408894	0.226141
CESC	0.75243	-0.578841	-1.14436	0.371393		0.701895	-0.422169	-0.904955	0.549883
CHOL	-0.0345553	0.101447	0.645915			-0.792744	0.482174	-0.13748
COAD	0.401193	-0.379526	1.82683	-0.558855		1.23211	-0.749381	1.69318
DLBC	0.92949	-1.92326	0.136764			0.497007	-0.862437	-0.0888905
ESCA	0.0719414	-1.77342	0.472287			0.718578	-1.85627	1.34922
GBM	1.92449	-0.706219	0.483309			3.29577	-2.23293	0.576997
HNSC	1.47211	0.345854	1.03114			1.73586	0.273449	1.44448
KICH	0.90521	0.81886	1.84397			1.47883	1.52742	2.02136
KIRC	0.209894	-0.146541	3.65602			0.498644	-0.480975	7.36266
KIRP	0.36513	2.13098	6.99266			-0.469532	2.94009	8.53543
LAML	-1.46077	0.0602969	2.0268			-1.38236	-0.502659	3.63967
LGG	5.26765	-5.11484	7.65849			6.90672	-4.19501	9.2399
LIHC	-0.254868	-1.7999	1.85721			0.191124	-2.07398	2.38686
LUAD	1.79826	-1.16384	2.59794	-0.576501		1.70666	-1.07843	3.28286
LUSC	-0.515323	-0.100193	-1.65076			-0.433725	-0.113634	-1.62609
MESO	1.72388	-1.40459	4.40518			1.33613	-1.21363	4.25951
OV	-1.4479	-1.15314	-1.21083			-0.844473	-1.20793	-1.30905
PAAD	-1.85511	-0.36264	2.63751			-1.71687	-0.673616	3.5984
PCPG	0.218971	4.87829	1.87497			0.321832	4.85745	1.86848
PRAD	0.44469	-0.454397	0.357155			0.654965	-0.335571	0.357084
READ	-0.723899	-1.26566	-0.657405			-0.232601	-1.08374	-0.349696
SARC	0.118579	-0.221467	2.02941			0.456575	-0.461651	2.44188
SKCM	-0.265453	-0.0752035	0.779919	-0.481391		0.319771	0.661275	0.493968	0.249134
STAD	0.20989	-1.46643	0.314181	-0.570817		-0.104945	-1.20699	0.714518
TGCT	-0.92653	0.810187	1.78145			-0.958803	0.90087	1.82798
THCA	1.0412	3.09664	-0.651423			1.47179	3.41684	-0.716762
THYM	0.0209638	1.0024	2.55642			0.20156	1.17253	2.86855
UCEC	0.440844	1.47778	0.153304	-1.88629		-0.419204	1.10676	2.13253	-1.6313
UCS	-0.429911	0.927935	-1.01178			-0.365823	0.646888	-0.613277
UVM	2.04219	-2.89521	1.94964			2.14761	-2.83375	2.88143
Stouffer's Z	2.19072	-1.03986	8.4356	-2.04173		3.37295	-0.459011	11.0476	-0.480517
Abbreviations
ACC: Adrenocortical Carcinoma
BLCA: Bladder Urothelial Carcinoma
BRCA: Breast Invasive Carcinoma
CESC: Cervical Squamous Cell Carcinoma and Endocervical Adenocarcinoma
CHOL: Cholangiocarcinoma
COAD: Colon Adenocarcinoma
DLBC: Diffuse Large B-Cell Lymphoma
ESCA: Esophageal Carcinoma
GBM: Glioblastoma Multiforme
HNSC: Head and Neck Squamous Cell Carcinoma
KICH: Kidney Chromophobe
KIRC: Kidney Renal Clear Cell Carcinoma
KIRP: Kidney Renal Papillary Cell Carcinoma
LAML: Acute Myeloid Leukemia
LGG: Lower Grade Glioma
LIHC: Liver Hepatocellular Carcinoma
LUAD: Lung Adenocarcinoma
LUSC: Lung Squamous Cell Carcinoma
MESO: Mesothelioma
OV: Ovarian Serous Cystadenocarcinoma
PAAD: Pancreatic Adenocarcinoma
PCPG: Pheochromocytoma and Paraganglioma
PRAD: Prostate Adenocarcinoma
READ: Rectum Adenocarcinoma
SARC: Sarcoma
SKCM: Skin Cutaneous Melanoma
STAD: Stomach Adenocarcinoma
TGCT: Testicular Germ Cell Tumors
THCA: Thyroid Carcinoma
THYM: Thymoma
UCEC: Uterine Corpus Endometrial Carcinoma
UCS: Uterine Carcinosarcoma
UVM: Uveal Melanoma
